# Prevalence of chronic kidney disease among young people living with HIV in Sub Saharan Africa: A systematic review and meta-analysis

**DOI:** 10.1101/2024.04.02.24304986

**Authors:** Esther M Nasuuna, Nicholus Nanyenya, Davis Kibirige, Jonathan Izudi, Chido Dziva Chikwari, Robert Kalyesubula, Barbara Castelnuovo, Laurie A Tomlinson, Helen A Weiss

## Abstract

**Background:** Globally, the prevalence of chronic kidney disease (CKD) is increasing among young people living with HIV (YPLHIV), with inconsistent estimates. Aggregated data on the prevalence of CKD are needed in sub-Saharan Africa (SSA) to inform strategies for early diagnosis and management. We conducted a systematic review and meta-analysis to estimate the pooled prevalence of CKD among YPLHIV in SSA.

**Methods:** We searched Medline/PubMed, EMBASE, African Index Medicus, and African Journals Online for articles reporting the prevalence of CKD among YPLHIV in SSA using predefined search strategies up to 15^th^ January 2024. The reference lists of identified articles were checked for additional eligible studies. The eligibility criteria were studies among YPHLIV aged 10-24 years reporting CKD prevalence defined by either glomerular filtration rate (GFR), albumin-to-creatinine ratio (ACR) or proteinuria. We used a narrative synthesis to report differences between the included studies. The DerSimonian-Liard random effects model was used to pool the CKD prevalence, and heterogeneity was assessed using the Cochrane Q-test and I-squared values. We assessed the risk of bias in each article using the Joanna Briggs Institute checklist and publication bias in a funnel plot and Egger’s test.

**Results:** Of 802 retrieved articles, 16 fulfilled the eligibility criteria and were included in the meta-analysis. Of these, 13 (86.7%) were cross-sectional studies that used estimated GFR to diagnose CKD. Only two studies followed the standard definition of CKD. The pooled CKD prevalence was 12.1% (95% CI 6.5-19.2%), ranging from 0.8% to 53.1% according to the definition used, with a high degree of heterogeneity (I^2^=97.5%, p<0.001). The included studies were of moderate quality, with no evidence of publication bias. Sensitivity analysis showed that the findings were robust to the methodological and analytic approach.

**Conclusion:** CKD prevalence among YPLHIV is moderately high and highly heterogeneous across SSA. The standard definition of CKD should be used to enable estimation of CKD prevalence in different studies and settings. HIV programs enrolling YPLHIV should routinely screen for CKD to ensure early diagnosis and management.

**PROSPERO registration number:** CRD42022347588.
