## Supplementary material for "Prevalence of chronic kidney disease among young people living with HIV in Sub Saharan Africa: A systematic review and meta-analysis": Details of included studies

### Sheet: Sheet4
No	First author, year	Country	Region of Africa	Population	Study design	Age	Control group	Sex % of females	Sample size	No of CKD patients	Prevalence (95% CI)	Disease definition or diagnosis	Equation used	Biomarker used	Follow up
1	Diack 2020	Burkina Faso, Côte d’Ivoire, Burundi, Senegal, Mali and Cameroon	Western and Eastern	0 to 18 yrs treated with TDF containing regimens for at least 1.5 years	Cross sectional	Median 15.5 IQR (14 to 16.8 )years	No	0.51	358	15	4.1% (2-7%)	eGFR 30- 60ml/min/1.73m2	2009 Schwartz	Serum Creatinine measured by enzymatic method	Single
2	Ekulu 2019	Democratic Republic of Congo	Central	treated with non-renal toxic drugs followed in the HIV clinics.	Cross sectional	Mean age in years 11.6 +/-4.1	Yes (HIV-from the general population)	0.511	401	26	6.5% (4-9%)	eGFR <60ml/min/1.73m2	Schwartz	Serum Creatinine measured by enzymatic method	Single
3	Tadesse 2019	Ethiopia	Eastern	Perinatally HIV infected on ART> 6 months	Cohort	Median 12 years (IQR 8-14)	No	0.466	784	6	0.8% (0.2-1%)	eGFR 60-90 ml/min/1.73m2	MDRD	Serum Creatinine	6 monthly follow up
4	Frigati 2019	South Africa	Southern	Perinatally infected on ART for more than 6 months	Cross sectional	9 to 14 years with mean 12 years SD 1.7	Yes (HIV-matched on age, ancestry)	0.477	384	9	2.3% (1.1-4.4%)	eGFR<90 ml/min/1.73m2	Modified Schwartz	Serum Creatinine measured by enzymatic method	Single
5	Mashingaidze-Mano, 2020	Zimbabwe	Southern	ON TDF regimen for >6 months	Cross sectional	Median 15 (IQR 13-16)	No	0.449	198	71	35.9% (29-43%)	eGFR<90 ml/min/1.73m2	Schwartz	Serum and urine creatinine measured using the modified Jaffe method.	Single
6	Frederick 2016	Tanzania	Eastern	Both ART naïve and experienced	Cross sectional	10 to 14 years	No	0.446	86	19	22.1% (13.9-32.3%)	ACR >30mg/g	Not applicable	Creatinine	Single
7	Frigati 2018	South Africa	Southern	On ART for more than 6 months	Cross sectional	9 to 14 years	Yes (HIV negative)	0.487	511	43	8.4% (6.1-11.2%)	ACR >30mg/g	Not applicable	Serum creatinne measured by enzymatic method	Single
8	Iduoriyekemwen, 2013	Nigeria	Western	ART experienced YPLHIV attending ART clinic	Cross sectional	12 to 17 years	No	0.4	12	2	16.7% (2-48%)	Proteinuria 1+ OR microalbuminuria of ≥20 mg OR eGFR <60ml/min/1.73m2	Schwartz	Serum creatinine	Single
9	Okafor 2016	South South Nigeria	Western	ART naïve presenting to ART clinic for first time	Cross sectional	18 to 29 years	No	0.58	96	51	53.1% (43-63%)	eGFR <60 ml/min/1.73m2	Modification of Diet in Renal disease (MDRD)	Creatinine	Single
10	Drak, 2021	Zimbabwe	Southern	ART naïve presenting to ART clinic for first time	Cross sectional	Median 14.3 years (14.1 -14.5)	No	0.55	282	37	13.1% (9-17.6%)	GFR<90ml/min/1.73m2	Full age spectrum formula	Creatinine	Single
									209	15	7.2% (4-11.4%)	Proteinuria of 1+ on dipstick			Single
11	Zimba 2015	Zambia	Southern	HIV infected 18 months to 16 years	Cross sectional	mean 9.3 years (3.84)	No	0.502	209	8	3.8% (1.7-7.4%)	eGFR<60ml/min/1.73m2	Schwartz	Creatinine	Not mentioned
									209	17	8.1% (4.8-12.7%)	Proteinuria of 1+ on dipstick	Not applicable	Not applicable	Not mentioned
12	Mosten 2015	Tanzania	Eastern	HIV infected 0 to 17 years.	Cross sectional	Mean 10 years (4-18)	No	0.448	330	95	28.8% (23.9-34%)	Micro	Not applicable	Not applicable	One month apart
												albuminuria 20 -200 mg/L
13	Lomole 2021	Kenya	Eastern	ART experienced	Cross sectional	Mean 11.9 +/-3.6	No	0.495	93	14	15.1% (8.4%-24%)	UNGAL	Not applicable	UNGAL	Single
14	Bagoloire 2023	Uganda	Eastern	HIV infected on ART	Cross sectional	10-17 years	No	0.506	205	21	10.2 (6.8-15.2)	eGFR<60ml/min/1.73m2	Not mentioned	Creatinine	Single
15	Areprekumor 2023	Nigeria	Western	15 to 18 years on ART	Cross sectional	15 to 18 years	Yes	0.5	150	18	28.1 (17.5-40.8)	Microalbuminuria 20-200mg/l	Not applicable	Not applicable	Single
16	Byers, 2023	Zimbabwe	Southern	ART naïve presenting to ART	Cohort	12-17 years	No	0.55	266	10	3.8 (1.8-6.8)	GFR<90ml/min/1.73m2	Full age spectrum	Creatinine	4 years
